# Investigating the Nature of Open Science Practices Across Complementary, Alternative, and Integrative Medicine Journals: An Audit

**DOI:** 10.1101/2023.12.07.23299670

**Authors:** Jeremy Y. Ng, Brenda Lin, Tisha Parikh, Holger Cramer, David Moher

## Abstract

**Background:** Open science practices are implemented across many scientific fields to improve transparency and reproducibility in research. Complementary, alternative, and integrative medicine (CAIM) is a growing field that may benefit from adoption of open science practices. The efficacy and safety of CAIM practices, a popular concern with the field, can be validated or refuted through transparent and reliable research. Investigating open science practices across CAIM journals by using the Transparency and Openness Promotion (TOP) guidelines can potentially promote open science practices across CAIM journals. The purpose of this study is to conduct an audit that compares and ranks open science practices adopted by CAIM journals against TOP guidelines laid out by the Center for Open Science (COS).

**Methods:** CAIM-specific journals with titles containing the words “complementary”, “alternative” and/or “integrative” were included in this audit. Each of the eight TOP criteria were used to extract open science practices from each of the CAIM journals. Data was summarized by the TOP guideline and ranked using the TOP Factor to identify commonalities and differences in practices across the included journals.

**Results:** A total of 19 CAIM journals were included in this audit. Across all journals, the mean TOP Factor was 2.95 with a median score of 2. The findings of this study reveal high variability among the open science practices required by journals in this field. Four journals (21%) had a final TOP score of 0, while the total scores of the remaining 15 (79%) ranged from 1 to 8.

**Conclusion:** While several studies have audited open science practices across discipline-specific journals, none have focused on CAIM journals. The results of this study indicate that CAIM journals provide minimal guidelines to encourage or require authors to adhere to open science practices and there is an opportunity to improve the use of open science practices in the field.
