## Supplementary File 1 for "Investigating the Nature of Open Science Practices Across Complementary, Alternative, and Integrative Medicine Journals: An Audit"

### Sheet: Supplementary File 1
Supplementary File 1. Specific Text Associated with Each of the Eight TOP guidelines for the 19 CAIM Journals
	Data Citation	Data Transparency	Analytical Code Transparency	Research Materials Transparency	Design & Analysis Transparency	Study Preregistration	Analysis Preregistration	Replication
Advances in Integrative Medicine	"This journal encourages you to cite underlying or relevant datasets in your manuscript by citing them in your text and including a data reference in your Reference List" https://www.elsevier.com/journals/advances-in-integrative-medicine/2212-9588/guide-for-authors	"This journal encourages and enables you to share data that supports your research publication where appropriate, and enables you to interlink the data with your published articles." "To foster transparency, we encourage you to state the availability of your data in your submission. This may be a requirement of your funding body or institution. If your data is unavailable to access or unsuitable …	"To facilitate reproducibility and data reuse, this journal also encourages you to share your software, code, models, algorithms, protocols, methods and other useful materials related to the project." https://www.elsevier.com/journals/advances-in-integrative-medicine/2212-9588/guide-for-authors	"To facilitate reproducibility and data reuse, this journal also encourages you to share your software, code, models, algorithms, protocols, methods and other useful materials related to the project." https://www.elsevier.com/journals/advances-in-integrative-medicine/2212-9588/guide-for-authors	"Clinical trials should comply with appropriate reporting guidelines and checklists (e.g. CONSORT) should be used when appropriate." "Reporting guidelines endorsed by the journal are listed below: Observational cohort, case control and cross sectional studies - STROBE Quasi-experimental/non-randomised evaluations- TREND Randomised (and quasi-randomised) controlled trial - CONSORT Study of Diagnos…	"Registration in a public trials registry is a condition for publication of clinical trials in this journal in accordance with International Committee of Medical Journal Editors recommendations." https://www.elsevier.com/journals/advances-in-integrative-medicine/2212-9588/guide-for-authors	No information provided	No information provided
Alternative Therapies in Health and Medicine	No information provided	No information provided	No information provided	No information provided	"Your manuscript should be formatted according to the Uniform Requirements for Manuscripts Submitted to Biomedical Journals (www.icmje.org). You may also find the Consolidated Standards of Reporting Trials (CONSORT) statement helpful for describing a randomized, controlled trial (www.consort-statement.org)." http://www.alternative-therapies.com/index.cfm/fuseaction/Content.Main/id/45	"All clinical trials must be registered before submission of a manuscript based on the trial, and the registration information should be included along with the submission." "Articles or data sources should be systematically reviewed according to clear criteria, preferably with a protocol written in advance." http://www.alternative-therapies.com/index.cfm/fuseaction/Content.Main/id/45"	No information provided	No information provided
BMC Complementary Medicine and Therapies	"BMC endorses the Force 11 Data Citation Principles and requires that all publicly available datasets be fully referenced in the reference list with an accession number or unique identifier such as a digital object identifier (DOI)." https://www.biomedcentral.com/get published/editorial-policies	"Submission of a manuscript to a BMC journal implies that materials described in the manuscript, including all relevant raw data, will be freely available to any scientist wishing to use them for non-commercial purposes, without breaching participant confidentiality." "All authors must include an “Availability of Data and Materials” section in their manuscript detailing where the data supporting …	"Any previously unreported software application or custom code described in the manuscript should be available for testing by editors and reviewers in a way that preserves their anonymity. The manuscript should include a description in the Availability of Data and Materials section of how the editors and reviewers can access the unreported software application or custom code. This section should …	"For studies where new research materials have been generated, BMC encourages the following statement to be included in the ‘Availability of data and materials’ section: [REAGENTS/TOOLS/MATERIALS] generated in this study are available from the corresponding author upon request." https://www.biomedcentral.com/get published/editorial-policies	Required: "Randomized controlled trials (CONSORT)" Strongly recommended: "- minimum reporting guidelines for health research hosted by the EQUATOR Network when preparing their manuscript, and FAIRsharing.org for reporting checklists for biological and biomedical research, where applicable - Protocols for randomized controlled protocols (SPIRIT) - Systematic reviews and meta-analyses* (PRISMA) and…	"Publication of study protocols reduces the risk of non-publication of research findings and facilitates methodological discussion, and is encouraged by a number of BMC journals. If the study protocol for a trial has been published, then it should be cited in the manuscript." "BMC supports initiatives to improve reporting of clinical trials. This includes prospective registration of clinical tria…	No information provided	No information provided
Chinese Journal of Integrative Medicine	No information provided	No information provided	No information provided	No information provided	"For randomized controlled trials, approval by ethics committee, signed informed consent from each subject and clinical trial registration number must be stated, and the manuscript should be prepared according to CONSORT 2010 and submitted with CONSORT 2010 checklist." https://www.springer.com/journal/11655/submission-guidelines	"For randomized controlled trials, approval by ethics committee, signed informed consent from each subject and clinical trial registration number must be stated..." https://www.springer.com/journal/11655/submission-guidelines	No information provided	No information provided
Complementary Medicine Research	"The journal encourages authors to cite any publicly available research data or software used in their reference list." ttps://karger.com/cmr/pages/guidelines#sec45	"The journal’s data sharing policy strongly encourages authors to make all datasets on which the conclusions of the paper rely available to editors, reviewers and readers without unnecessary restriction wherever possible. Authors are required to provide a Data Availability Statement in their article that details whether data are available and where they can be found. In cases where research data …	"Research data includes any recorded factual material that are used to produce the results in digital and non-digital form. This includes, but is not limited to, tabular data, code, images, audio, documents, video, maps, raw and/or processed data." https://karger.com/cmr/pages/guidelines#sec45	"Research data includes any recorded factual material that are used to produce the results in digital and non-digital form. This includes, but is not limited to, tabular data, code, images, audio, documents, video, maps, raw and/or processed data." https://karger.com/cmr/pages/guidelines#sec45	"Research Articles are reports of original work. Authors are asked to follow the EQUATOR Network for Research Articles." "Manuscripts reporting clinical trials must adhere to the relevant reporting guidelines for their study design, such as CONSORT for randomized controlled trials, TREND for non-randomized trials, or other relevant reporting guidelines as detailed on the Equator network website."…	"In accordance with the ICMJE recommendations, all clinical trials should be registered in a publicly available registry approved by the WHO or ICMJE (see the list here) and the clinical trial number must be clearly stated in the manuscript." "Only study protocols that have received ethical approval will be considered and, where expected by community convention, study protocols must be pre-regist…	"Authors may submit a Study Protocol outlining a research and/or statistical analysis plan for proposed, or ongoing, but incomplete, research studies, including but not limited to, clinical trials, population-based studies, clinical outcome studies, and service evaluations. " https://karger.com/cmr/pages/guidelines#sec45	No information provided
Complementary Therapies in Clinical Practice	"This journal encourages you to cite underlying or relevant datasets in your manuscript by citing them in your text and including a data reference in your Reference List" https://www.elsevier.com/journals/complementary-therapies-in-clinical-practice/1744-3881/guide-for-authors	"This journal encourages and enables you to share data that supports your research publication where appropriate, and enables you to interlink the data with your published articles." "To foster transparency, we encourage you to state the availability of your data in your submission. This may be a requirement of your funding body or institution. If your data is unavailable to access or unsuitable …	"To facilitate reproducibility and data reuse, this journal also encourages you to share your software, code, models, algorithms, protocols, methods and other useful materials related to the project." https://www.elsevier.com/journals/complementary-therapies-in-clinical-practice/1744-3881/guide-for-authors	"To facilitate reproducibility and data reuse, this journal also encourages you to share your software, code, models, algorithms, protocols, methods and other useful materials related to the project." https://www.elsevier.com/journals/complementary-therapies-in-clinical-practice/1744-3881/guide-for-authors	"Randomized controlled trials should be presented according to the CONSORT guidelines." https://www.elsevier.com/journals/complementary-therapies-in-clinical-practice/1744-3881/guide-for-authors	"Registration in a public trials registry is a condition for publication of clinical trials in this journal in accordance with International Committee of Medical Journal Editors recommendations." "Systematic reviews and meta-analyses should be registered in advance of the work being undertaken with an appropriate agency, e.g. PROSPERO, OSF or INPLASY, and the registration number should be given i…	No information provided	No information provided
Complementary Therapies in Medicine	"This journal encourages you to cite underlying or relevant datasets in your manuscript by citing them in your text and including a data reference in your Reference List." https://www.elsevier.com/journals/complementary-therapies-in-medicine/0965-2299/guide-for-authors	"This journal encourages and enables you to share data that supports your research publication where appropriate, and enables you to interlink the data with your published articles." "To foster transparency, we encourage you to state the availability of your data in your submission." https://www.elsevier.com/journals/complementary-therapies-in-medicine/0965-2299/guide-for-authors	"To facilitate reproducibility and data reuse, this journal also encourages you to share your software, code, models, algorithms, protocols, methods and other useful materials related to the project." https://www.elsevier.com/journals/complementary-therapies-in-medicine/0965-2299/guide-for-authors	"To facilitate reproducibility and data reuse, this journal also encourages you to share your software, code, models, algorithms, protocols, methods and other useful materials related to the project." https://www.elsevier.com/journals/complementary-therapies-in-medicine/0965-2299/guide-for-authors	"Potential authors are strongly urged to consult these at http://www.icmje.org/index.html and to follow the Requirements for Submission of Manuscripts (summary of technical requirements) in detail. CTIM focuses on human clinical trials (following CONSORT guidelines), systematic reviews and meta-analyses (following PRISMA guidelines), and well-written, innovative. The checklists for each reporting…	"Complementary Therapies in Medicine has adopted the proposal from the International Committee of Medical Journal Editors (ICMJE) which require, as a condition of consideration for publication of clinical trials, registration in a public trials registry. Trials must register at or before the onset of patient enrolment. The clinical trial registration number should be included at the end of the ab…	No information provided	No information provided
European Journal of Integrative Medicine	"This journal encourages you to cite underlying or relevant datasets in your manuscript by citing them in your text and including a data reference in your Reference List" https://www.elsevier.com/journals/european-journal-of-integrative-medicine/1876-3820/guide-for-authors	"This journal encourages and enables you to share data that supports your research publication where appropriate, and enables you to interlink the data with your published articles." "To foster transparency, we encourage you to state the availability of your data in your submission. This may be a requirement of your funding body or institution. If your data is unavailable to access or unsuitable …	"To facilitate reproducibility and data reuse, this journal also encourages you to share your software, code, models, algorithms, protocols, methods and other useful materials related to the project." https://www.elsevier.com/journals/european-journal-of-integrative-medicine/1876-3820/guide-for-authors	"To facilitate reproducibility and data reuse, this journal also encourages you to share your software, code, models, algorithms, protocols, methods and other useful materials related to the project." https://www.elsevier.com/journals/european-journal-of-integrative-medicine/1876-3820/guide-for-authors	"Randomized controlled trials should be presented according to the CONSORT guidelines." "Authors should refer to the relevant reporting guidelines (e.g. https://www.equator-network.org/)" https://www.elsevier.com/journals/european-journal-of-integrative-medicine/1876-3820/guide-for-authors	"Registration in a public trials registry is a condition for publication of clinical trials in this journal in accordance with International Committee of Medical Journal Editors recommendations." "Systematic reviews and meta-analyses should be registered in advance of the work being undertaken with an appropriate agency, e.g. PROSPERO, OSF or INPLASY, and the registration number should be given i…	No information provided	No information provided
Evidence-based Complementary and Alternative Medicine	"All data, program code, and other methods should be appropriately cited. Such materials should be recognized as original intellectual contributions and afforded recognition through citation." https://www.hindawi.com/journals/ecam/guidelines/	"We recommend that all manuscripts include line numbers and follow the structure below: Data availability statement - This statement should describe how readers can access the data supporting the conclusions of the study and clearly outline the reasons why unavailable data cannot be released." https://www.hindawi.com/journals/ecam/guidelines/ "Research published in the journal must be: As reprodu…	"Research published in the journal must be: As reproducible as possible – sharing underlying data, code, and supporting materials wherever able." https://www.hindawi.com/journals/ecam/guidelines/	"Research published in the journal must be: As reproducible as possible – sharing underlying data, code, and supporting materials wherever able." https://www.hindawi.com/journals/ecam/guidelines/	"Authors are strongly encouraged to use appropriate reporting guidelines when preparing and submitting manuscripts, to maximize transparency and reproducibility. Our editors and reviewers are also encouraged to use them in the review process. Completed checklists should be provided in the supplementary files on submission. We particularly encourage the use of: CONSORT for randomized controlled tr…	"Authors are encouraged to indicate whether the conducted research was preregistered in an independent, institutional registry" https://www.hindawi.com/journals/ecam/guidelines/	"Authors are encouraged to indicate whether or not the conducted research was preregistered with an analysis plan in an independent, institutional registry" https://www.hindawi.com/journals/ecam/guidelines/	"Replication studies, particularly of research published in this journal, are encouraged" https://www.hindawi.com/journals/ecam/guidelines/
Integrative Cancer Therapies	"Authors are also required to...follow data citation principles." https://journals.sagepub.com/author-instructions/ICT	"Integrative Cancer Therapies requests all authors to share their research data in a suitable public repository as a condition of publication...Authors are also required to include a data accessibility statement in their manuscript file" https://journals.sagepub.com/author-instructions/ICT	No information provided	No information provided	"The relevant EQUATOR Network reporting guidelines should be followed depending on the type of study." "Please ensure you have included all the required statements and declarations and uploaded any additional supplementary files (including reporting guidelines where relevant)." https://journals.sagepub.com/author-instructions/ICT	"Integrative Cancer Therapies endorses the ICMJE requirement that clinical trials are registered in a WHO-approved public trials registry at or before the time of first patient enrolment. However, consistent with the AllTrials campaign, retrospectively registered trials will be considered if the justification for late registration is acceptable. The trial registry name and URL, and registration n…	No information provided	No information provided
Integrative Medicine	No information provided	No information provided	No information provided	No information provided	No information provided	No information provided	No information provided	No information provided
Integrative Medicine Research	"This journal encourages you to cite underlying or relevant datasets in your manuscript by citing them in your text and including a data reference in your Reference List" https://www.elsevier.com/journals/integrative-medicine-research/2213-4220/guide-for-authors	"This journal encourages and enables you to share data that supports your research publication where appropriate, and enables you to interlink the data with your published articles." "To foster transparency, stating the availability of the data is mandatory for the journal. If authors choose to publish their data, the data can be placed in a repository of their choice and its DOI can be stated in…	"To facilitate reproducibility and data reuse, this journal also encourages you to share your software, code, models, algorithms, protocols, methods and other useful materials related to the project." https://www.elsevier.com/journals/complementary-therapies-in-clinical-practice/1744-3881/guide-for-authors	"To facilitate reproducibility and data reuse, this journal also encourages you to share your software, code, models, algorithms, protocols, methods and other useful materials related to the project." https://www.elsevier.com/journals/integrative-medicine-research/2213-4220/guide-for-authors	"Randomized controlled trials should be presented according to the CONSORT guidelines." https://www.elsevier.com/journals/integrative-medicine-research/2213-4220/guide-for-authors	"Clinical trials are recommended to register at a clinical trial registration website" https://www.elsevier.com/journals/integrative-medicine-research/2213-4220/guide-for-authors	No information provided	No information provided
Journal of Ayurveda and Integrative Medicine	No information provided	No information provided	No information provided	No information provided	"The authors are expected to follow relevant reporting guidelines prescribed by the EQUATOR Network." https://www.elsevier.com/journals/journal-of-ayurveda-and-integrative-medicine/0975-9476/guide-for-authors	"Clinical trials (interventional studies) only those are registered with Clinical Trials Registry- India (CTRI) http://www.ctri.nic.in will be considered for publication. The authors need to mention CTRI registration number in covering letter and in the article file." https://www.elsevier.com/journals/journal-of-ayurveda-and-integrative-medicine/0975-9476/guide-for-authors	No information provided	No information provided
Journal of Complementary and Integrative Medicine	No information provided	No information provided	No information provided	No information provided	No information provided	No information provided	No information provided	No information provided
Journal of Evidence-Based Integrative Medicine	"Authors are also required to...follow data citation principles." https://journals.sagepub.com/author-instructions/CHP	"JEBIM requests all authors to share their research data in a suitable public repository as a condition of publication. This is subject to ethical considerations and in such cases the journal editor may grant an exception and authors should contact the Editorial Office at jebim@editorialoffice.co.uk. Authors are also required to include a data accessibility statement in their manuscript file." ht…	No information provided	No information provided	"The relevant EQUATOR Network reporting guidelines should be followed depending on the type of study." "Please ensure you have included all the required statements and declarations and uploaded any additional supplementary files (including reporting guidelines where relevant)." https://journals.sagepub.com/author-instructions/CHP	"EBIM endorses the ICMJE requirement that clinical trials are registered in a WHO-approved public trials registry at or before the time of first patient enrolment. However, consistent with the AllTrials campaign, retrospectively registered trials will be considered if the justification for late registration is acceptable. The trial registry name and URL, and registration number must be included a…	No information provided	No information provided
Journal of Integrative and Complementary Medicine	"Datasets should be cited in the reference list." https://home.liebertpub.com/publications/journal-of-integrative-and-complementary-medicine/26/for-authors#collapse1890	No information provided	No information provided	No information provided	"Controlled Trials: For randomized controlled trials, JICM strongly recommends close adherence to STRICTA and CONSORT Guidelines as follows: For controlled trials of acupuncture, use the preferred reporting criteria based on the STRICTA Guidelines For homeopathy, use the preferred reporting criteria based on the supplement to the CONSORT Guidelines For herbal medicines and Chinese herbal medicine…	No information provided	No information provided	No information provided
Journal of Integrative Medicine	"This journal encourages you to cite underlying or relevant datasets in your manuscript by citing them in your text and including a data reference in your Reference List" https://www.elsevier.com/journals/journal-of-integrative-medicine/2095-4964/guide-for-authors	No information provided	No information provided	No information provided	No information provided	No information provided	No information provided	No information provided
Journal of Traditional and Complementary Medicine	"This journal encourages you to cite underlying or relevant datasets in your manuscript by citing them in your text and including a data reference in your Reference List" https://www.elsevier.com/journals/journal-of-traditional-and-complementary-medicine/2225-4110/guide-for-authors	"This journal encourages and enables you to share data that supports your research publication where appropriate, and enables you to interlink the data with your published articles." "To foster transparency, we encourage you to state the availability of your data in your submission. This may be a requirement of your funding body or institution. If your data is unavailable to access or unsuitable …	"To facilitate reproducibility and data reuse, this journal also encourages you to share your software, code, models, algorithms, protocols, methods and other useful materials related to the project." https://www.elsevier.com/journals/journal-of-traditional-and-complementary-medicine/2225-4110/guide-for-authors	"To facilitate reproducibility and data reuse, this journal also encourages you to share your software, code, models, algorithms, protocols, methods and other useful materials related to the project." https://www.elsevier.com/journals/journal-of-traditional-and-complementary-medicine/2225-4110/guide-for-authors	No information provided	No information provided	No information provided	No information provided
Traditional and Integrative Medicine	No information provided	No information provided	No information provided	No information provided	"Reports of randomized clinical trials should present information on all major study elements, including the protocol, assignment of interventions (methods allocation to treatment groups), and the method of masking (blinding), based on the CONSORT Statement." We strongly encourage authors to comply with the Preferred Reporting Items for Systematic Reviews and Meta-Analyses (PRISMA) guidelines." h…	"Clinical trials done in Iran should be registered first via (www.irct.ir/‎) because no RCT articles are accepted unless it contains the official registered code." https://jtim.tums.ac.ir/index.php/jtim/Author_Guidelines	No information provided	No information provided
